# Integrated Proteomic and Network Analysis Reveals Dysregulated Pathways and Candidate Proteins in Multiple Myeloma Progression

**DOI:** 10.64898/2026.05.21.26353799

**Authors:** Foteini Paradeisi, Charis Gonidaki, Aggeliki Tserga, Julie Courraud, Panagiotis Bakouros, Paraskevi Karousi, Ioannis V. Kostopoulos, Theodoros Margelos, Eirini Goula, Clara Stegehuis, Janusz M. Meylahn, Anastasia Martzakli, Christine-Ivy Liacos, Meletios A. Dimopoulos, Ourania Tsitsilonis, Antonia Vlahou, Jerome Zoidakis, Efstathios Kastritis

**Author notes:** **Corresponding Author:** Jerome Zoidakis.

## Abstract

**Background:** Multiple myeloma (MM) remains incurable despite therapeutic advances, reflecting limited understanding of the molecular mechanisms underlying disease initiation and progression. MM develops through asymptomatic precursor stages, monoclonal gammopathy of undetermined significance (MGUS) and smouldering multiple myeloma (SMM). This study aimed to investigate protein changes associated with disease progression and, through a further integrative approach, to highlight molecular changes of potential predictive and/or therapeutic value.

**Methods:** We performed a comparative proteomic analysis of 94 bone marrow–derived CD138⁺-selected plasma cell samples (29 MGUS, 20 SMM, and 45 MM) using LC–MS/MS. Differential protein abundance was assessed using pairwise Mann–Whitney *U* tests between groups, with Benjamini–Hochberg correction. Pathway enrichment, protein–protein interaction, and co-expression network analyses were also conducted. Selected proteins were further evaluated using public transcriptomic datasets and experimentally validated in independent samples by flow cytometry and enzyme-linked immunosorbent assay (ELISA).

**Results:** Following data processing, proteomic analysis identified 6,203 proteins. Pairwise comparisons revealed significant proteomic differences across disease stages, with 370 differentially abundant proteins exhibiting monotonic changes during disease progression. Pathway analysis showed that monotonically upregulated proteins were mainly associated with gene expression and cell proliferation, whereas downregulated proteins were linked to immune-related processes. Further co-expression network analysis, combined with criteria including detection frequency, biological relevance, and translational potential, highlighted a group of prioritised proteins. Representative examples include nucleolin (NCL) and U3 small nucleolar ribonucleoprotein IMP3 (IMP3), involved in nucleolar organisation, ribosome biogenesis and rRNA processing, as well as the immune-associated lactotransferrin (LTF) and serine protease cathepsin G (CTSG). Transcriptomic support and independent experimental validation by flow cytometry and ELISA confirmed the relevance of selected candidates.

**Conclusions:** Taken together, our findings highlight coordinated changes in immune regulation, RNA processing and ribosome biogenesis during MM progression and identify candidate proteins and their networks, including the emerging pharmacologically tractable target NCL and the underexplored IMP3 of potential therapeutic relevance, opening new avenues for further investigation.
