## Additional File 6 for "Integrated Proteomic and Network Analysis Reveals Dysregulated Pathways and Candidate Proteins in Multiple Myeloma Progression"

### Sheet: Transcriptomics Datasets Info
PMID	Data Type	Identifier	Platform	Sample Type	MGUS Samples	SMM Samples	MM Samples	Healthy Controls	Studied Comparison	Definition of DEGs
PMID37539132 (meta-analysis)	Transcriptomics	GEO Series Used GSE1395, GSE47552, GSE5900, GSE6477, GSE61597 (MGUS vs Healthy); GSE13951, GSE2113, GSE47552, GSE5900, GSE6477 (MM vs MGUS); GSE13951, GSE24870, GSE27838, GSE6474, GSE39754, GSE5900, GSE6477, GSE7116 (MM vs Healthy)	Microarray	Bone marrow CD138⁺ plasma cells (MGUS, MM); peripheral blood (MM only)	101 (bone marrow CD138⁺ plasma cells)	0	383 (bone marrow CD138⁺ plasma cells); 517 (peripheral blood, analysed separately)	64 (bone marrow); 97 (peripheral blood)	MGUS vs Healthy (bone marrow); MM vs MGUS (bone marrow); MM vs Healthy (peripheral blood)	Meta-analysis using a random-effects model; p-value < 0.05 and absolute experimental log ratio ≥ 0.1
PMID34521827	Transcriptomics	GSE153381	RNA-seq (Illumina HiSeq)	Bone marrow CD138⁺ plasma cells	0	0	30 primary MM samples (bone marrow CD138⁺ plasma cells)	3 normal donors (bone marrow plasma cells; CD138⁺, CD19⁺/⁻ pooled)	MM vs Healthy	Differential expression analysis using DESeq2; adjusted p-value < 0.1 and |log₂FC| ≥ 1.5
PMID41008888	Transcriptomics	GSE5900	Affymetrix Human Genome U133 Plus 2.0 Array	Bone marrow CD138⁺ plasma cells	44	12	0	22	MGUS vs Healthy; SMM vs Healthy	limma-based differential expression; adj. p ≤ 0.05 and log2FC ≤ −1 or ≥ 1
PMID41008888	Transcriptomics	GSE6477	Affymetrix Human Genome U133A Array	Bone marrow CD138⁺ plasma cells	22	24	101	15	MGUS vs Healthy; SMM vs Healthy; ΜΜ vs Healthy	limma-based differential expression; adj. p ≤ 0.05 and log2FC ≤ −1 or ≥ 1
PMID41008888	Transcriptomics	GSE13591	Affymetrix Human Genome U133A Array	Bone marrow CD138⁺ plasma cells	11	0	133	5	MGUS vs Healthy; ΜΜ vs Healthy	limma-based differential expression; adj. p ≤ 0.05 and log2FC ≤ −1 or ≥ 1
PMID41008888	Transcriptomics	GSE47552	Affymetrix Human Gene 1.0 ST Array	Bone marrow CD138⁺ plasma cells	20	33	41	5	MGUS vs Healthy; SMM vs Healthy; ΜΜ vs Healthy	limma-based differential expression; adj. p ≤ 0.05 and log2FC ≤ −1 or ≥ 1

### Sheet: Validation 22 prioritised prot
Assessment of transcriptomic support for the 22 prioritised monotonic network-rewired DAPs. Red: monotonically upregulated DAPs/upregulated DEPs; Green: monotonically downregulated DAPs/downregulated DEPs. Grey background: transcriptomic differential expression in the opposite direction to the proteomic trend. Proteins were considered transcriptomically validated when supported by ≥1 precursor-st…
			PMID37539132 (meta-analysis) (GSE1395, GSE47552, GSE5900, GSE6477, GSE61597, GSE13951, GSE2113, GSE24870, GSE27838, GSE6474, GSE39754, GSE7116)						PMID34521827 (GSE153381)		PMID41008888 (GSE5900)				PMID41008888 (GSE6477)						PMID41008888 (GSE13591)				PMID41008888 (GSE47552)						Number of transcriptomic comparisons validating the protein				Validated by ≥1 transcriptomic comparison in precursor stages (MGUS vs HC or SMM vs HC) and ≥1 MM comparison (MM vs MGUS or MM vs HC)
Gene_Name	Description	Regulation	MGUS vs healthy		MM vs MGUS		MM vs healthy		MM vs healthy		MGUS vs healthy		SMM vs healthy		MGUS vs healthy		SMM vs healthy		MM vs healthy		MGUS vs healthy		MM vs healthy		MGUS vs healthy		SMM vs healthy		MM vs healthy		MGUS vs healthy (n=5)	SMM vs healthy (n=3)	MM vs MGUS (n=1)	MM vs healthy (n=5)
			pvalue	Log Ratio	pvalue	Log Ratio	pvalue	Log Ratio	adj pvalue	log2FoldChange	adj pvalue	log2FoldChange	adj pvalue	log2FoldChange	adj pvalue	log2FoldChange	adj pvalue	log2FoldChange	adj pvalue	log2FoldChange	adj pvalue	log2FoldChange	adj pvalue	log2FoldChange	adj pvalue	log2FoldChange	adj pvalue	log2FoldChange	adj pvalue	log2FoldChange
CAMP	Cathelicidin antimicrobial peptide	Monotonically Downregulated DAP					0.0411	-0.203	0.0101245	-4.87712					0.0119358	-1.7357	0.00269469	-1.89592	3.69278e-11	-2.60524					0.020615	1.77125					1	1	0	3	YES
CTSG	Cathepsin G	Monotonically Downregulated DAP	0.0408	-0.208	0.0149	-0.163	0.000252	-0.235	0.011907	-4.382					0.00506703	-1.00212	0.00250903	-1.04706	2.61124e-08	-1.58878											2	1	1	3	YES
LTF	Lactotransferrin (Lactoferrin)	Monotonically Downregulated DAP													0.0172185	-2.29424	0.000565098	-3.20212	3.56418e-16	-3.92467					0.0187345	1.70196					1	1	0	1	YES
SWAP70	Switch-associated protein 70	Monotonically Downregulated DAP					0.00348	-0.205	0.00103722	-1.82096	0.000867482	-1.22497	0.00459528	-1.91725			0.00459463	-1.54155	0.000244245	-1.91838											1	2	0	3	YES
CD320	CD320 antigen	Monotonically Upregulated DAP									0.00776427	1.11294	0.00869693	1.36866			0.00773674	1.41346	7.47242e-07	1.91509											1	2	0	1	YES
DUT	Deoxyuridine 5'-triphosphate nucleotidohydrolase, mitochondrial (dUTPase) (EC 3.6.1.23) (dUTP pyrophosphatase)	Monotonically Upregulated DAP	0.0118	0.118			0.00778	0.175																							1	0	0	1	YES
RFX5	DNA-binding protein RFX5	Monotonically Upregulated DAP			0.0261	0.109	0.00016	0.32					0.0005017	1.53628					1.39563e-12	1.67903											0	1	1	2	YES
PGLYRP1	Peptidoglycan recognition protein 1 (Peptidoglycan recognition protein short) (PGRP-S)	Monotonically Downregulated DAP			0.0358	-0.17			0.0375825	-2.23869									0.000185082	-1.20885											0	0	1	2
VAT1	Synaptic vesicle membrane protein VAT-1 homolog	Monotonically Downregulated DAP					0.00477	-0.155																							0	0	0	1
AKAP8L	A-kinase anchor protein 8-like	Monotonically Upregulated DAP					0.00285	0.153																							0	0	0	1
DDX59	Probable ATP-dependent RNA helicase DDX59	Monotonically Upregulated DAP																													0	0	0	0
ICAM3	Intercellular adhesion molecule 3	Monotonically Upregulated DAP					0.0139	0.134																							0	0	0	1
NCL	Nucleolin	Monotonically Upregulated DAP																													0	0	0	0
RNF113A	E3 ubiquitin-protein ligase RNF113A	Monotonically Upregulated DAP																													0	0	0	0
SRSF1	Serine/arginine-rich splicing factor 1 (Alternative-splicing factor 1) (ASF-1) (Splicing factor, arginine/serine-rich 1) (pre-mRNA-splicing factor SF2, P33 subunit)	Monotonically Upregulated DAP																													0	0	0	0
SUMO2	Small ubiquitin-related modifier 2	Monotonically Upregulated DAP																													0	0	0	0
TK1	Thymidine kinase, cytosolic	Monotonically Upregulated DAP																													0	0	0	0
TOP2B	DNA topoisomerase 2-beta	Monotonically Upregulated DAP																											0.00359447	-1.32133	0	0	0	0
ILF3	Interleukin enhancer-binding factor 3	Monotonically Upregulated DAP			4.52e-05	0.236	0.00579	0.192																							0	0	1	1
IMP3	U3 small nucleolar ribonucleoprotein protein IMP3 (U3 snoRNP protein IMP3) (BRMS2)	Monotonically Upregulated DAP					0.0249	0.116																							0	0	0	1
LYAR	Cell growth-regulating nucleolar protein	Monotonically Upregulated DAP	0.00266	-0.145																											0	0	0	0
RBM5	RNA-binding protein 5	Monotonically Upregulated DAP											0.00102696	1.24716																	0	1	0	0
